# SNP-Associated Differential Methylation in *ARHGEF38:* Insights into Genetic-Epigenetic Interactions

**DOI:** 10.1101/2025.02.28.25322876

**Authors:** Emese H.C. Kovács, Lucas G. Casten, Niamh Mullins, Jenny Gringer Richards, Aislinn J. Williams, John A. Wemmie, Vincent A. Magnotta, Jess G. Fiedorowicz, Jacob Michaelson, Marie E. Gaine

## Abstract

**Objective:** Associations have been seen between suicidal behavior and differential DNA methylation of certain genes, with one study showing significant hypomethylation of *ARHGEF38* in postmortem brain samples from individuals with bipolar disorder who died by suicide. Our objective was to explore *ARHGEF38* methylation in individuals with bipolar disorder and a history of suicide attempt.

**Method:** With pyrosequencing, we looked at the previously identified region of interest in *ARHGEF38.* We investigated the methylation levels of 3 CpG sites in 47 individuals with bipolar disorder and a history of suicide attempt, 47 individuals with bipolar disorder without a history of suicide attempt, and 47 non-bipolar disorder controls.

**Results:** None of the CpG sites measured had an association between groups, although there were distinct clusters of differential methylation in each group. Applying genotypes of SNPs found in the region of interest, rs2121558 and rs1447093, these clusters showed stepwise methylation at each CpG site, regardless of phenotype.

**Conclusions:** In this relatively small sample size study, differential methylation in *ARHGEF38* was not associated with history of suicide attempt, failing to replicate findings from a related outcome, suicide death. However, we did provide evidence of SNP and DNA methylation interplay in this region. This highlights the potential relevance of considering genetics when interrogating epigenetic mechanisms.

**Highlights:**

- *ARHGEF38* methylation is not associated with bipolar disorder and suicide attempt
- Methylation of *ARHGEF38* is heavily influenced by the presence of SNPs
- Suicide phenotype, genetics, and sample type impact DNA methylation
