## Supplementary material for "SNP-Associated Differential Methylation in *ARHGEF38:* Insights into Genetic-Epigenetic Interactions": Supp Tables 1 and 2

### Sheet: SuppTable1
Supplemental Table 1: Summary data-based Mendelian Randomization (SMR) results for 9 SNP-probe pairs of interest and suicide attempt
probeID	chr	Probe_bp	targetSNP	targetSNP_bp	A1	A2	beta_GWAS	se_GWAS	p_GWAS	beta_meQTL	se_meQTL	p_meQTL	beta_SMR	se_SMR	p_SMR*	p_HEIDI^	nsnp_HEIDI
cg05309399	4	106552544	rs10516521	106553247	A	G	0.00149888	0.0171	0.9295	0.848893	0.112651	4.86012e-14	0.00176569	0.0201452	0.930157	0.777405	16
cg05309399	4	106552544	rs1447093	106553364	G	C	0.0172988	0.0102	0.09117	0.626991	0.0440612	5.96975e-46	0.0275902	0.0163833	0.0921735	0.494735	20
cg05309399	4	106552544	rs2121558	106552733	A	T	0.0148985	0.0104	0.1525	0.629961	0.0443027	6.9363e-46	0.0236499	0.0165925	0.154061	0.648808	20
cg06273422	4	106631463	rs1447093	106553364	G	C	0.0172988	0.0102	0.09117	0.556713	0.0624247	4.74137e-19	0.0310731	0.0186502	0.0956932	0.25552	20
cg06273422	4	106631463	rs2121558	106552733	A	T	0.0148985	0.0104	0.1525	0.556926	0.0634003	1.57371e-18	0.0267513	0.0189206	0.1574	0.304839	20
cg06677089	4	106631912	rs1447093	106553364	G	C	0.0172988	0.0102	0.09117	0.465955	0.0740139	3.06402e-10	0.0371255	0.022671	0.101509	0.624931	17
cg06677089	4	106631912	rs2121558	106552733	A	T	0.0148985	0.0104	0.1525	0.478871	0.0749893	1.70438e-10	0.0311117	0.0222575	0.162171	0.634524	16
cg24315973	4	106631934	rs1447093	106553364	G	C	0.0172988	0.0102	0.09117	0.512097	0.0733941	3.00793e-12	0.0337803	0.0204981	0.0993574	0.635999	17
cg24315973	4	106631934	rs2121558	106552733	A	T	0.0148985	0.0104	0.1525	0.527681	0.0743233	1.24934e-12	0.0282339	0.0201061	0.160245	0.646054	16
chr, chromosome; bp, base pair; A1 is the effect allele, A2 is the other allele; Freq, frequency; se, standard error; nsnp, number of SNPs; P values are based on the tests indicated and are shown uncorrected and two-sided.
GWAS statistics correspond to the European-ancestry GWAS of suicide attempt by Docherty et al.36
meQTL statistics correspond to the Brain-mMeta study v2 of fetal brain and adult cortex samples by Qi et al.35
*The Bonferroni corrected significance threshold for 9 tests is P < 0.005. ^A probe with HEIDI P value >= 0.01 passes the HEIDI test.
All base pair positions are on GRCh37.

### Sheet: SuppTable2
Supplemental Table 2. Intergenic meQTL analysis results
CpG	Genetic Variant	Effect Allele	Effect Allele Frequency	Beta	Statistic	Adjusted p-value
CpG1	rs17774261	G	0.053	-1.089	-4.135	7.4e-05
	rs12507701	C	0.053	-1.089	-4.135	7.4e-05
	rs3902574	C	0.053	-1.089	-4.135	7.4e-05
	rs12650067	G	0.096	-0.877	-4.114	7.99e-05
	rs14921764	G	0.065	-1.037	-4.07	9.46e-05
	rs77333630	C	0.065	-1.037	-4.07	9.46e-05
	rs150346776	C	0.07	-0.983	-4.065	9.57e-05
	rs138057879	C	0.07	-0.983	-4.065	9.57e-05
	rs77871395	A	0.07	-0.983	-4.065	9.57e-05
	rs76307678	C	0.07	-0.983	-4.065	9.57e-05
	rs75861349	C	0.07	-0.983	-4.065	9.57e-05
	rs2584392	C	0.101	-0.836	-3.893	0.000179
	rs72708098	T	0.01	-0.836	-3.893	0.000179
	rs72709907	T	0.01	-0.836	-3.893	0.000179
	rs72709908	G	0.01	-0.836	-3.893	0.000179
	rs2333689	G	0.01	-0.836	-3.893	0.000179
	rs2333690	C	0.01	-0.836	-3.893	0.000179
	rs4557311	A	0.01	-0.836	-3.893	0.000179
	rs4286577	G	0.01	-0.836	-3.893	0.000179
	rs2877995	C	0.01	-0.836	-3.893	0.000179
	rs1491236	A	0.526	-0.915	-3.848	0.00021
	rs113261911	T	0.526	-0.915	-3.848	0.00021
	rs71614605	T	0.526	-0.915	-3.848	0.00021
	rs71614609	T	0.526	-0.915	-3.848	0.00021
	rs1826271	A	0.526	-0.915	-3.848	0.00021
	rs76103626	G	0.073	-0.885	-3.704	0.000349
	rs12504459	A	0.073	-0.885	-3.704	0.000349
	rs6552374	T	0.073	-0.885	-3.704	0.000349
	rs75269089	G	0.073	-0.885	-3.704	0.000349
	rs6532827	T	0.07	-0.821	-3.661	0.000404
CpG2	rs35069167	G	0.079	-0.796	-3.95	0.000146
	rs6825001	G	0.105	0.619	3.89	0.000194
	rs4863746	A	0.062	0.823	3.733	0.000318
	rs7676270	A	0.485	0.428	3.717	0.000334
	rs12650474	C	0.494	-0.42	-3.708	0.000344
	rs17611459	T	0.497	-0.42	-3.708	0.000344
	rs4470698	A	0.488	-0.42	-3.708	0.000344
	rs28624683	C	0.488	-0.42	-3.708	0.000344
	rs7664729	A	0.488	-0.42	-3.708	0.000344
	rs7664922	A	0.488	-0.42	-3.708	0.000344
	rs55839225	C	0.488	-0.42	-3.708	0.000344
	rs62321098	G	0.488	-0.42	-3.708	0.000344
	rs10021202	T	0.158	0.475	3.653	0.000415
	rs1580809	G	0.194	-0.503	-3.639	0.00044
	rs7693391	A	0.194	-0.503	-3.639	0.00044
	rs11099182	T	0.194	-0.503	-3.639	0.00044
	rs1271179	C	0.194	-0.503	-3.639	0.00044
	rs10021231	C	0.194	-0.503	-3.639	0.00044
	rs78983767	A	0.194	-0.503	-3.639	0.00044
	rs905897	T	0.19	-0.494	-3.622	0.000461
	rs2648817	G	0.19	-0.494	-3.622	0.000461
	rs1353839	A	0.19	-0.494	-3.622	0.000461
	rs9997695	C	0.191	-0.496	-3.619	0.000469
	rs12512757	A	0.319	-0.431	-3.616	0.000472
	rs12641145	G	0.325	-0.432	-3.612	0.000477
	rs11100606	G	0.321	-0.432	-3.612	0.000477
	rs13120308	C	0.491	0.394	3.608	0.000484
	rs1396661	G	0.488	0.394	3.608	0.000484
CpG3	rs17386703	T	0.566	-0.731	-4.294	4.13e-05
	rs6824037	T	0.07	-0.626	-4.235	5.08e-05
	rs7654416	T	0.073	-0.626	-4.235	5.08e-05
	rs72660383	C	0.07	-0.626	-4.235	5.08e-05
	rs10518133	A	0.07	-0.626	-4.235	5.08e-05
	rs6836425	A	0.073	-0.626	-4.235	5.08e-05
	rs17250403	A	0.07	-0.626	-4.235	5.08e-05
	rs17000108	A	0.071	-0.627	-4.192	6.07e-05
	rs12510063	C	0.252	0.407	4.084	8.94e-05
	rs4478199	C	0.252	0.407	4.084	8.94e-05
	rs55715847	T	0.252	0.407	4.084	8.94e-05
	rs55902235	T	0.252	0.407	4.084	8.94e-05
	rs12509671	T	0.252	0.407	4.084	8.94e-05
	rs55988952	T	0.252	0.407	4.084	8.94e-05
	rs76150028	A	0.252	0.407	4.084	8.94e-05
	rs41477546	C	0.252	0.407	4.084	8.94e-05
	rs76491620	G	0.252	0.407	4.084	8.94e-05
	rs74535286	T	0.252	0.407	4.084	8.94e-05
	rs1157925	T	0.252	0.407	4.084	8.94e-05
	rs1157923	T	0.252	0.407	4.084	8.94e-05
	rs77383094	A	0.252	0.407	4.084	8.94e-05
	rs74599023	T	0.252	0.407	4.084	8.94e-05
	rs75185371	C	0.252	0.407	4.084	8.94e-05
	rs79355148	A	0.252	0.407	4.084	8.94e-05
	rs1426407	A	0.252	0.407	4.084	8.94e-05
	rs1426406	C	0.252	0.407	4.084	8.94e-05
	rs12505357	C	0.252	0.407	4.084	8.94e-05
	rs12505695	G	0.252	0.407	4.084	8.94e-05
	Rs1346138	G	0.074	-0.595	-4.032	0.000109
	rs17000112	G	0.074	-0.595	-4.032	0.000109
	rs6819508	A	0.127	0.582	3.945	0.000149
	rs55923146	T	0.252	0.393	3.921	0.000163
	rs17484101	G	0.252	0.393	3.921	0.000163
	rs28461358	A	0.819	-0.564	-3.82	0.000232
	rs11943279	C	0.819	-0.564	-3.82	0.000232
	rs72660386	A	0.077	-0.564	-3.82	0.000232
	rs1173719	G	0.138	0.541	3.756	0.000292
	rs6856803	C	0.456	-0.302	-3.727	0.000321
	rs72714126	C	0.188	-0.457	-3.726	0.000322
	rs68188068	C	0.188	-0.457	-3.726	0.000322
	rs62305194	A	0.296	-0.349	-3.683	0.000376
	rs10023955	A	0.073	-0.637	-3.669	0.000393
	rs10440504	T	0.073	-0.637	-3.669	0.000393
	rs78374346	G	0.247	0.369	3.644	0.000427
	rs76385442	T	0.247	0.369	3.644	0.000427
	rs10517384	A	0.25	0.369	3.644	0.000427
	rs1361802	G	0.25	0.369	3.644	0.000427
	rs1361803	G	0.25	0.369	3.644	0.000427
	rs16997586	C	0.085	-0.536	-3.638	0.000438
	rs17000109	G	0.085	-0.536	-3.638	0.000438
	rs60246441	A	0.161	0.473	3.627	0.000454
	rs7690744	A	0.161	0.473	3.627	0.000454
	rs11736639	C	0.161	0.473	3.627	0.000454
	rs62325569	A	0.161	0.473	3.627	0.000454
	rs17047962	A	0.161	0.473	3.627	0.000454
	rs62325582	G	0.161	0.473	3.627	0.000454
	rs36059372	G	0.161	0.473	3.627	0.000454
	rs7687916	C	0.359	0.335	3.624	0.000458
	rs17296454	A	0.357	0.336	3.617	0.000471
	rs72704195	G	0.357	0.336	3.617	0.000471
	rs79660637	C	0.275	0.358	3.605	0.000489
	rs17548458	G	0.275	0.358	3.605	0.000489
	rs10517386	A	0.275	0.358	3.605	0.000489
	rs12650495	C	0.275	0.358	3.605	0.000489
	rs983869	C	0.279	0.358	3.605	0.000489
	rs76354079	G	0.252	0.368	3.604	0.000493
meQTL analysis performed using all common SNPs on chromosome 4 with results including intergenic SNP-CpG pairs with Bonferroni corrected p-values<5.00E-04. Results grouped per CpG site, and SNPs listed in order from smallest to largest p-value.
